# Circulating Metabolites May Illustrate Relationship of Alcohol Consumption with Cardiovascular Disease

**DOI:** 10.1101/2023.05.24.23290487

**Authors:** Yi Li, Mengyao Wang, Xue Liu, Jian Rong, Patricia Emogene Miller, Roby Joehanes, Tianxiao Huan, Xiuqing Guo, Jerome Rotter, Jennifer Smith, Bing Yu, Matthew Nayor, Daniel Levy, Chunyu Liu, Jiantao Ma

## Abstract

**Background:** Metabolite signatures of long-term alcohol consumption are lacking. To better understand the molecular basis linking alcohol drinking and cardiovascular disease (CVD), we investigated circulating metabolites associated with long-term alcohol consumption and examined whether these metabolites were associated with incident CVD.

**Methods:** Cumulative average alcohol consumption (g/day) was derived from the total consumption of beer, wine and liquor on average of 19 years in 2,428 Framingham Heart Study Offspring participants (mean age 56 years, 52% women). We used linear mixed models to investigate the associations of alcohol consumption with 211 log-transformed plasma metabolites, adjusting for age, sex, batch, smoking, diet, physical activity, BMI, and familial relationship. Cox models were used to test the association of alcohol-related metabolite scores with fatal and nonfatal incident CVD (myocardial infarction, coronary heart disease, stroke, and heart failure).

**Results:** We identified 60 metabolites associated with cumulative average alcohol consumption (p<0.05/211≈0.00024). For example, one g/day increase of alcohol consumption was associated with higher levels of cholesteryl esters (e.g., CE 16:1, beta=0.023±0.002, p=6.3e-45) and phosphatidylcholine (e.g., PC 32:1, beta=0.021±0.002, p=3.1e-38). Survival analysis identified that 10 alcohol-associated metabolites were also associated with a differential CVD risk after adjusting for age, sex, and batch. Further, we built two alcohol consumption weighted metabolite scores using these 10 metabolites and showed that, with adjustment age, sex, batch, and common CVD risk factors, the two scores had comparable but opposite associations with incident CVD, hazard ratio 1.11(95% CI=[1.02, 1.21],p=0.02) vs 0.88 (95% CI=[0.78, 0.98], p=0.02).

**Summary:** We identified 60 long-term alcohol consumption-associated metabolites. The association analysis with incident CVD suggests a complex metabolic basis between alcohol consumption and CVD.
