## Supplemental Tables for "Circulating Metabolites May Illustrate Relationship of Alcohol Consumption with Cardiovascular Disease"

### Sheet: Supplemental Table 1
Supplemental Table 1. Association Between Cumulative Average Alcohol Consumption and Metabolites
	Total alcohol			Beer			Wine			Liquor
Metabolites	Beta	SE	p value	Beta	SE	p value	Beta	SE	p value	Beta	SE	p value
CE 16:1	0.0233324	0.00157333	6.3e-45	0.0182399	0.00229605	5.51e-15	0.0330049	0.00416618	6.5e-15	0.0271759	0.00284754	1.12e-20
PC 32:1	0.0214968	0.00158999	3.1e-38	0.0192835	0.00229045	1.38e-16	0.0257619	0.00420221	1.28e-09	0.0233965	0.00286916	1.1e-15
PC 34:1	0.0194657	0.00165411	5.99e-30	0.0186759	0.0023619	7.28e-15	0.0263335	0.00432049	1.59e-09	0.0180301	0.00297606	1.98e-09
PC-B 36:4	0.0173308	0.0016687	5.18e-24	0.0185385	0.00235916	1.05e-14	0.0169974	0.00435239	0.000100763	0.0158092	0.00298412	1.46e-07
TAG 54:4	-0.0165631	0.00167849	6.17e-22	-0.00656153	0.00239724	0.00631364	-0.029596	0.00432872	1.44e-11	-0.0261024	0.00295307	4.6e-18
PC 32:0	0.0153211	0.00165144	1.13e-19	0.0125426	0.00234417	1.1e-07	0.0231744	0.00426729	7.13e-08	0.0163794	0.00293493	3.12e-08
CE 20:5	0.0144925	0.00166049	1.14e-17	0.00796928	0.00235686	0.000750781	0.025652	0.00427202	2.73e-09	0.0194655	0.00293082	5.21e-11
LPC 20:5	0.0133149	0.00165077	2.17e-15	0.00915104	0.00233326	9.41e-05	0.0234104	0.00424201	4.4e-08	0.0153584	0.00291897	1.77e-07
TAG 52:4	-0.0129831	0.00164808	9.05e-15	-0.00619115	0.00233491	0.00814535	-0.0233741	0.00422889	4.2e-08	-0.0189206	0.00290006	1.11e-10
TAG 54:5	-0.0132678	0.00169182	1.18e-14	-0.00387773	0.0024001	0.1065	-0.0267071	0.00433297	1.05e-09	-0.0219093	0.00296814	3.41e-13
TAG 52:3	-0.012873	0.00164976	1.58e-14	-0.00670765	0.00233992	0.00424033	-0.0210915	0.00423751	7.65e-07	-0.0184814	0.00290126	2.94e-10
TAG 48:0	0.0121762	0.00162885	1.74e-13	0.00706518	0.00230085	0.00219641	0.0199029	0.00417339	2.14e-06	0.0169424	0.00286159	4.48e-09
fumarate-malate	0.0124183	0.00170592	7e-13	0.0095817	0.00240879	7.48e-05	0.0191773	0.00438202	1.34e-05	0.0140518	0.00300957	3.46e-06
SM 24:1	0.0119314	0.00170701	5.17e-12	0.0129152	0.00240291	9.65e-08	0.014803	0.00438153	0.000758444	0.00944532	0.00301967	0.00181401
dimethylglycine	-0.00951091	0.00137539	7.48e-12	-0.00177577	0.00196867	0.367225	-0.02487	0.00346675	1.26e-12	-0.0142233	0.00242492	5.75e-09
xanthurenate	0.0110091	0.00164281	3.53e-11	0.00813817	0.00231535	0.000460695	0.023187	0.00419787	4.29e-08	0.0101726	0.00290112	0.000475395
PC 34:4	0.0108775	0.00166123	9.52e-11	0.0116854	0.00233576	6.73e-07	0.0126969	0.0042639	0.00297724	0.00872891	0.00293541	0.00301703
TAG 52:5	-0.0105229	0.00167278	4.81e-10	-0.00409214	0.00236116	0.0834011	-0.0202144	0.00427643	2.62e-06	-0.0162411	0.00293547	4.08e-08
PC 36:3	0.0104809	0.00168478	7.39e-10	0.0140045	0.00235983	4.12e-09	0.0075159	0.00432525	0.0825908	0.00654786	0.00297677	0.0280717
SM 18:1	-0.00985269	0.00159533	9.72e-10	-0.0056706	0.00224958	0.0118736	-0.0176585	0.00407987	1.66e-05	-0.0130526	0.00280502	3.73e-06
2-Hydroxyglutaric acid	0.0103207	0.00168129	1.22e-09	0.00277389	0.00237445	0.24301	0.0317895	0.00425841	1.88e-13	0.0122843	0.00295911	3.6e-05
LPE 20:4	0.0105278	0.0017172	1.28e-09	0.014702	0.00240334	1.39e-09	0.00915593	0.00440157	0.0377791	0.00494056	0.00303337	0.1037
2-hydroxybutyric acid	0.0101058	0.00165872	1.61e-09	0.00866688	0.00233094	0.000212383	0.0122193	0.00425254	0.00415108	0.0115425	0.00291779	8.19e-05
TAG 54:3	-0.010167	0.00167237	1.74e-09	-0.00291274	0.00235671	0.216788	-0.0224119	0.00426404	1.82e-07	-0.0157127	0.00293307	1.06e-07
hippurate	-0.0102458	0.00169618	2.2e-09	-0.00875302	0.00238687	0.000258863	-0.0113422	0.0043532	0.0093179	-0.0119926	0.00298474	6.33e-05
glutamine	-0.00827857	0.001387	3.12e-09	-0.00454179	0.00198415	0.0222463	-0.0151725	0.00352245	1.78e-05	-0.0114607	0.00245264	3.3e-06
CE 18:3	0.0097997	0.00165913	4.86e-09	0.0062494	0.00233804	0.00764799	0.0150957	0.00424081	0.000389761	0.0128755	0.0029136	1.11e-05
TAG 50:2	0.00932711	0.00162467	1.26e-08	0.00626017	0.0022831	0.00622192	0.0129529	0.0041513	0.00186177	0.0127841	0.00284812	8.05e-06
TAG 48:1	0.009416	0.00164594	1.42e-08	0.00507488	0.00231518	0.0286214	0.0160912	0.00420083	0.000136271	0.0133858	0.00288516	3.98e-06
malate	0.00928686	0.00164607	2.22e-08	0.00628113	0.0023126	0.00672645	0.0109163	0.00421922	0.0098213	0.0133819	0.00288842	4.11e-06
CE 18:0	-0.00914719	0.00162507	2.39e-08	-0.00348602	0.00229234	0.128662	-0.0156741	0.00415218	0.00016998	-0.0152122	0.0028462	1.13e-07
thyroxine	-0.00831408	0.00149179	3.07e-08	-0.00699732	0.00213073	0.00105222	-0.0131048	0.00379015	0.00056363	-0.00864326	0.00264307	0.00110462
CE 20:4	0.00904663	0.00165943	6.36e-08	0.00760132	0.00233113	0.0011505	0.0104733	0.00424512	0.0137947	0.0106016	0.00291522	0.000291039
TAG 58:11	0.00875068	0.00170036	3.22e-07	0.00774133	0.0023823	0.00119655	0.0136476	0.00434569	0.00173871	0.00836544	0.00299143	0.00527054
PC 38:6	0.00852107	0.00165947	3.42e-07	0.00460854	0.00232749	0.0479863	0.0164746	0.00423695	0.000107953	0.0108421	0.00291393	0.000210246
LPC 20:4	0.00832741	0.00166961	7.26e-07	0.011678	0.0023333	6.66e-07	0.00833152	0.00427422	0.0515596	0.00332624	0.00294319	0.258699
LPE 16:0	0.0083496	0.00172308	1.47e-06	0.00816797	0.00241642	0.000753794	0.015381	0.00439782	0.000491534	0.00559853	0.00303386	0.0652974
isoleucine	-0.00644882	0.00133329	1.49e-06	-0.00584743	0.00189526	0.00207891	-0.0127201	0.0033585	0.000159552	-0.00448288	0.00235102	0.0567818
SM 22:0	-0.00821285	0.00170835	1.77e-06	-0.00400013	0.00240521	0.0966198	-0.0106452	0.0043606	0.014819	-0.0139526	0.00298971	3.5e-06
valine	-0.0066355	0.00138319	1.8e-06	-0.00502573	0.00197041	0.010874	-0.0136764	0.00349057	9.42e-05	-0.00602481	0.00244106	0.0137178
TAG 50:1	0.00827334	0.00174446	2.51e-06	0.00452609	0.00246035	0.0662053	0.0175399	0.004579	0.00013817	0.00995117	0.0029402	0.000748712
PC 32:2	0.00783714	0.00167279	3.2e-06	0.00782463	0.00234789	0.000893497	0.00895692	0.00427487	0.0364126	0.00726733	0.00294105	0.0136481
TAG 58:10	0.00761393	0.00167369	6.08e-06	0.00776203	0.00234086	0.000948092	0.0117684	0.0042748	0.00601812	0.00557157	0.00294377	0.0587058
PC 34:3	0.00742639	0.0016425	6.92e-06	0.0111912	0.00229612	1.28e-06	-0.00049256	0.0042021	0.906713	0.00519984	0.00288897	0.0721937
proline	-0.00672569	0.00149851	7.85e-06	-0.00874158	0.00213021	4.33e-05	-0.000913991	0.00380335	0.810128	-0.00671791	0.00264824	0.0113116
TAG 46:0	0.00789155	0.00178453	1.12e-05	0.00315767	0.00252445	0.211371	0.018205	0.00469074	0.000112812	0.0106352	0.00301065	0.000435819
LPC 14:0	0.00750492	0.00173401	1.66e-05	0.0057671	0.00243316	0.0179765	0.012557	0.0044248	0.00463816	0.00797023	0.00304592	0.00901954
LPC 16:1	0.00744824	0.00172606	1.76e-05	0.0119555	0.0024084	8.18e-07	-0.000657913	0.00441453	0.881559	0.00440542	0.00303573	0.147057
ornithine	-0.00655789	0.00152539	1.85e-05	-0.00475443	0.0021741	0.0289412	-0.0125347	0.00386252	0.00120518	-0.0064343	0.00269596	0.0171531
Hyocholic acid	0.00721883	0.00171031	2.67e-05	0.00392625	0.00239936	0.102093	0.0117868	0.00436675	0.00707364	0.0104036	0.00299803	0.00054357
leucine	-0.00549591	0.0013199	3.35e-05	-0.0043541	0.00187638	0.0204774	-0.0110035	0.00332444	0.000960353	-0.00468588	0.00232509	0.0440841
citrulline	-0.00619741	0.00149246	3.51e-05	-0.000617716	0.00212461	0.771296	-0.0163671	0.0037688	1.52e-05	-0.00991908	0.00262798	0.000168025
carnitine	0.0061072	0.00148055	3.96e-05	0.00872878	0.0021043	3.58e-05	-0.00163838	0.00374817	0.662106	0.00670556	0.00261323	0.0104054
xanthosine	-0.00560103	0.00136809	4.51e-05	-0.00655465	0.00194484	0.000774206	-0.0105615	0.00346124	0.0023268	-0.0019803	0.00241827	0.413006
CE 14:0	0.00668184	0.00164979	5.53e-05	0.00259279	0.00231963	0.263952	0.0168203	0.00419076	6.45e-05	0.00849718	0.00289284	0.0033906
glycerol	0.00594554	0.00149638	7.58e-05	0.00662981	0.00208605	0.00152633	0.00325201	0.00367859	0.376884	0.0068509	0.002836	0.015879
PC 38:4	0.00674899	0.00170233	7.9e-05	0.0111844	0.00237316	2.81e-06	-0.000706741	0.00434866	0.870931	0.00324919	0.00299123	0.277648
TAG 60:12	0.00670791	0.00170475	8.93e-05	0.00485267	0.00238694	0.0423294	0.0148548	0.00434228	0.000650567	0.00609501	0.00299392	0.0420479
Glycodeoxycholic acid	0.00655235	0.00169944	0.000123183	0.00250031	0.00238085	0.293904	0.0111067	0.0043358	0.0105716	0.0109998	0.00297465	0.000229882
LPC 16:0	0.00661012	0.00172612	0.000136805	0.00794817	0.00241432	0.00103107	0.0081768	0.00440555	0.0637596	0.00400106	0.00303291	0.187415
3-Hydroxybutyric acid	0.00628063	0.00171208	0.000257551	0.00812172	0.00239426	0.00072202	0.00224118	0.00437208	0.608341	0.00526122	0.00300377	0.080176
DAG 34:2	-0.00603735	0.00165251	0.000272841	-0.00204299	0.00231829	0.378406	-0.0139034	0.00420039	0.000967924	-0.00850132	0.00289243	0.00337057
3-Ureidopropionic acid	0.00525598	0.00145231	0.000307639	0.00212473	0.00206651	0.304071	0.000713586	0.00368134	0.846334	0.0129531	0.00254972	4.35e-07
serine	-0.00547376	0.00152616	0.000348088	-0.00646656	0.00217089	0.0029509	-0.00140085	0.00387116	0.717513	-0.00642396	0.00269491	0.0172887
TAG 50:4	-0.00603692	0.00168289	0.000351196	-0.00193828	0.00236283	0.412237	-0.0123965	0.0042791	0.00385407	-0.00958305	0.00294458	0.00117612
aminoadipate	-0.0055317	0.00156282	0.000420149	-0.00749721	0.00217886	0.000605028	-0.00726934	0.00396596	0.0671249	-0.00151382	0.00273202	0.579639
SDMA	-0.00528396	0.00152897	0.000567073	-0.00467682	0.00217852	0.0320054	-0.00917338	0.00386782	0.0178587	-0.00443055	0.00270053	0.101131
2-oxoglutaric acid¬†	0.00580595	0.00170325	0.000679917	0.00634102	0.00238188	0.00789435	0.00242481	0.00434688	0.577093	0.00671919	0.00298443	0.0245867
uridine	-0.00565083	0.00166116	0.00069741	-0.00363339	0.00232989	0.119218	-0.00659461	0.00423694	0.119932	-0.00861427	0.00290829	0.00313278
PC 34:2	0.00581966	0.00171365	0.000711839	0.00453283	0.00240441	0.059705	0.00898735	0.00436151	0.0396121	0.00635674	0.00300411	0.0346029
TAG 50:5	-0.00570293	0.00169845	0.000816954	-0.00110344	0.00238411	0.643593	-0.012165	0.00431599	0.00492364	-0.0100559	0.00296998	0.00073866
SM 22:1	-0.00547579	0.00166839	0.00106785	-0.00065751	0.00234112	0.778885	-0.0105348	0.00424015	0.013143	-0.0109824	0.00291404	0.000174142
TAG 46:1	0.00535581	0.00166253	0.00131849	0.00238106	0.00232889	0.30685	0.00972792	0.00422578	0.0215481	0.00819925	0.00290692	0.00489315
LPC 22:6	0.00541543	0.00168987	0.00139716	0.0032285	0.00236409	0.172374	0.0137349	0.00430063	0.00145089	0.00510415	0.00296477	0.0854667
CE 18:1	0.005084	0.00159301	0.00146191	0.00564968	0.00222643	0.0113219	0.00565801	0.00405606	0.163356	0.00381121	0.00279096	0.172401
TAG 52:1	0.00501093	0.00161151	0.00192989	0.00475332	0.00224915	0.0348281	0.00500229	0.00409548	0.22223	0.00576123	0.00281589	0.0410338
creatine	0.00422051	0.0013841	0.00234275	0.0063648	0.00196776	0.00125078	-0.000348391	0.00350569	0.920854	0.00345429	0.00244409	0.157813
L-Glutamic acid	0.00471859	0.00155445	0.00245137	0.000538784	0.00221464	0.807827	0.0101793	0.00393225	0.00974833	0.0092263	0.00273882	0.000778568
CE 20:3	0.00495572	0.00163667	0.0025286	0.00457097	0.00229331	0.0465276	0.00574671	0.00416327	0.167808	0.00513966	0.00286668	0.0733074
orotate	0.00519126	0.00173381	0.00282321	0.000960611	0.002433	0.69306	0.00876371	0.00441304	0.047335	0.0102265	0.00303089	0.000770501
ADMA	-0.00459747	0.00154976	0.00306937	-0.00188443	0.00220802	0.393576	-0.0101408	0.00392192	0.00983258	-0.00620984	0.00273546	0.023372
DAG 36:2	-0.00488495	0.00165145	0.00317305	-0.000579177	0.00231006	0.802085	-0.0117164	0.00419573	0.00533578	-0.00824388	0.00288662	0.00438496
cystathionine	-0.00485823	0.00166239	0.00355511	-0.0063126	0.00232585	0.00676575	-0.00135098	0.00423206	0.749625	-0.00413333	0.00291118	0.15599
TAG 44:1	0.00486782	0.00167771	0.00379951	0.00093753	0.00234978	0.689994	0.010738	0.00426428	0.0119611	0.00846235	0.00293323	0.0040026
gentisate	0.00491246	0.0017104	0.00416773	0.00327359	0.00239632	0.172233	0.0124897	0.00435217	0.00419868	0.00400131	0.00299809	0.182321
creatinine	-0.00378512	0.00132742	0.00442388	-0.00420133	0.00188571	0.0260619	-0.00308435	0.00335397	0.357957	-0.00336293	0.00233889	0.150736
betaine	-0.00404783	0.00144347	0.00512268	0.00240091	0.00205582	0.243089	-0.0180044	0.00363194	8.15e-07	-0.00728563	0.00254427	0.0042604
quinolinate	-0.00438379	0.00156828	0.00528941	-0.00593144	0.00219278	0.00695271	-0.0064463	0.00399408	0.106867	-0.000955581	0.00274855	0.728167
PC 38:2	0.00466521	0.00167143	0.00535693	0.00652605	0.00233874	0.00536937	0.00423157	0.00425746	0.320515	0.00212863	0.00293127	0.467907
taurocholate	0.00471029	0.00172161	0.00633494	0.000660701	0.00241187	0.784192	0.00663753	0.00438826	0.130722	0.0103289	0.00300874	0.000622791
TAG 58:9	0.00452975	0.00168279	0.007231	0.00596946	0.00234564	0.0110873	0.00509845	0.00428854	0.234794	0.00187049	0.00294918	0.526076
SM 14:0	0.00456817	0.00169926	0.00730642	0.00455263	0.00237691	0.0557464	0.00611861	0.00433034	0.157994	0.00389531	0.00297978	0.191443
glycine	-0.0039537	0.0014827	0.00776328	-0.00413086	0.00210757	0.0502202	-0.0042716	0.00375047	0.254945	-0.00391699	0.00261463	0.134363
TAG 54:2	-0.00436633	0.00164309	0.00800663	0.000363719	0.00229925	0.87434	-0.0117773	0.00416747	0.00481178	-0.00803599	0.00286853	0.00519092
TAG 58:6	0.00482206	0.00185234	0.00941005	0.0072573	0.00260911	0.00554123	0.000808132	0.00487219	0.868305	0.00297797	0.00312703	0.341225
tyrosine	0.00378959	0.00147009	0.0100584	-0.000147619	0.00209159	0.943745	0.00887119	0.00371018	0.0169501	0.00787213	0.00258628	0.00238557
TAG 48:4	-0.00429597	0.00170117	0.0117208	-0.00179877	0.00238414	0.450751	-0.00942113	0.00432042	0.0294569	-0.00590795	0.0029767	0.0474611
TAG 52:6	-0.00407043	0.00167781	0.015449	5.91e-06	0.00235072	0.997995	-0.0097973	0.00426717	0.0218942	-0.007969	0.00293411	0.00672772
LPE 18:1	0.00413528	0.00170962	0.015757	0.00808967	0.00238683	0.000729537	0.00320889	0.00435583	0.461493	-0.00132956	0.00299751	0.657467
histidine	-0.00377306	0.00156956	0.016368	-0.00487041	0.00223341	0.0293936	0.000721155	0.00397355	0.856014	-0.00453809	0.00276986	0.101597
sucrose	-0.00398196	0.00167202	0.0174359	-0.0021468	0.00234356	0.359877	-0.00789996	0.00425224	0.0635013	-0.00507593	0.00292704	0.0832146
TAG 54:7	-0.00400522	0.00170238	0.0188389	0.000225033	0.00238021	0.924698	-0.0100241	0.0043313	0.0208609	-0.00806433	0.00297837	0.00689807
tryptophan	-0.00335959	0.00146794	0.0222684	-0.00623025	0.00208367	0.00284487	0.00105334	0.00371663	0.776908	-0.00120603	0.0025905	0.641613
4-Hydroxyproline	0.00351785	0.00153913	0.0224456	0.00367747	0.00218857	0.0931517	0.00298319	0.00389255	0.443594	0.0042104	0.00271357	0.121012
lysine	-0.00351754	0.00155265	0.0236542	-0.00437048	0.00221055	0.0482533	0.00047322	0.00392527	0.904061	-0.00416238	0.00273936	0.1289
TAG 48:2	0.00371605	0.00166296	0.0256741	0.00209366	0.00232636	0.368362	0.00614882	0.00422496	0.1459	0.0053133	0.00290735	0.0679313
LPE 18:0	0.00381998	0.00173736	0.0281363	0.00592681	0.00242869	0.0148555	0.00847933	0.00442178	0.0554576	-0.00146883	0.00304577	0.629736
inositol	0.00353857	0.00160969	0.0281677	0.0011373	0.00225116	0.613531	0.0116855	0.00408855	0.00435478	0.00361349	0.0028164	0.199798
LPE 22:6	-0.00376647	0.00173689	0.030366	-4.62e-05	0.00243235	0.984837	-0.00740192	0.00442222	0.0944986	-0.00785029	0.00303941	0.0099477
asparagine	-0.00314837	0.00152809	0.039576	-0.00226994	0.00217321	0.296455	-0.00430541	0.00386901	0.266013	-0.00432951	0.00269549	0.108484
LPC 18:0	-0.00356659	0.00174171	0.0408572	0.000621851	0.0024388	0.798792	-0.00825131	0.00443293	0.0630008	-0.00791404	0.00304722	0.00954571
PC 38:5	0.00347798	0.00171058	0.0423076	0.00871321	0.00238452	0.000272236	-0.00753803	0.00435248	0.0836171	0.000344063	0.00299716	0.908631
kynurenine	-0.0031294	0.00158354	0.0484185	-0.00491901	0.00221017	0.0262728	-0.00337928	0.00402815	0.401727	-0.000132041	0.00277013	0.961992
L-Targinine	-0.00307019	0.00155601	0.048705	-0.000214611	0.00221455	0.922814	-0.0045673	0.00393619	0.246137	-0.00673348	0.00274197	0.0141981
TAG 58:8	0.0033347	0.00169572	0.049526	0.00468739	0.00236516	0.0477838	0.0015585	0.00432042	0.718383	0.00198919	0.00297074	0.503279
LPC 20:3	0.00336609	0.00173414	0.0525436	0.00588958	0.00242341	0.0152712	0.00659627	0.00441207	0.135233	-0.00175346	0.00303789	0.563944
phenylalanine	-0.00278098	0.00145642	0.0564332	-0.00320468	0.00207063	0.121955	-0.00366492	0.00367566	0.318923	-0.00175232	0.00256623	0.494838
citrate	-0.00314864	0.00166705	0.0592284	-0.00407871	0.00233262	0.0806905	-0.00450166	0.00424117	0.28877	-0.00123688	0.00291842	0.671794
pyridoxate	0.00290452	0.00158729	0.0675824	0.00585492	0.00221924	0.00846952	-0.00050135	0.00403786	0.901213	-0.000164212	0.00277905	0.952893
thiamine	-0.00278326	0.00153211	0.0695189	0.00126476	0.00218125	0.562134	-0.0132321	0.00386563	0.000639688	-0.00423426	0.00270229	0.117392
Kynurenic acid	0.00276324	0.00152369	0.0699945	-0.000349326	0.00216922	0.87209	0.00576181	0.00384632	0.134388	0.00650656	0.00268341	0.0154627
PC-A 36:4	0.00305962	0.00168777	0.0701732	0.00429783	0.00235654	0.068498	0.00321548	0.00429388	0.454132	0.000939836	0.00295496	0.750514
urate	0.00305791	0.00168908	0.070548	0.00246073	0.0023605	0.297461	-0.00788033	0.00429745	0.0670071	0.00924777	0.00294902	0.001766
xanthine	-0.00264385	0.00149249	0.076807	-0.00326533	0.00208718	0.11804	-0.00171497	0.00380045	0.651909	-0.00199401	0.0026128	0.445552
propionate	0.00300798	0.00170316	0.0776963	0.0013044	0.0023842	0.584436	0.00419138	0.00433232	0.333557	0.00526122	0.00297836	0.0776361
lactate	0.0029159	0.00166146	0.0795756	0.000551353	0.00231692	0.811957	0.00746121	0.00420877	0.0765857	0.00467538	0.00289531	0.106683
CE 16:0	0.0028993	0.00166749	0.0824053	0.00420011	0.00232869	0.0716043	0.00222274	0.00423778	0.60005	0.00100001	0.0029163	0.731748
PC 36:1	0.00290416	0.00170073	0.0880361	0.00350301	0.00238015	0.141417	0.00561745	0.00431895	0.193693	0.000777769	0.00297637	0.793907
TAG 58:7	0.00318472	0.00188655	0.0917865	0.00561603	0.00265643	0.0348215	-0.000247002	0.00496651	0.960348	0.00106178	0.00318484	0.738934
amp	-0.00287778	0.00171641	0.0939444	0.00146941	0.00240353	0.541112	-0.0111082	0.00436029	0.0110035	-0.00580869	0.00300194	0.053289
fructose-glucose-galactose	0.00267858	0.00159956	0.0943457	0.00488048	0.00223119	0.028957	0.0015445	0.00407029	0.704433	-8.93e-05	0.0027985	0.974539
methionine	-0.00250377	0.00152545	0.100983	-0.00236663	0.00217129	0.275941	-0.00360641	0.00385862	0.350159	-0.00228145	0.00269166	0.396826
glycocholate	0.00277507	0.00169912	0.102749	0.000142051	0.0023786	0.952391	0.00206725	0.00431877	0.632286	0.00735423	0.00296743	0.0133728
TAG 56:3	-0.00272333	0.00167286	0.103865	0.00334751	0.00233544	0.152086	-0.00987477	0.00425021	0.0203698	-0.00864809	0.00292158	0.00315202
CE 22:6	0.00259186	0.00166006	0.118784	-0.00123502	0.00231879	0.594425	0.00693748	0.00422042	0.10055	0.00637299	0.0029022	0.0283385
phosphoglycerate	-0.00271574	0.0017448	0.119925	0.000454499	0.00244366	0.852491	-0.00558195	0.00443522	0.208502	-0.00616652	0.00305042	0.0435043
SM 18:0	-0.00257843	0.00167702	0.124502	-0.0012086	0.00234606	0.606561	-0.00182181	0.00426956	0.669696	-0.00515537	0.00293532	0.0793553
cotinine	0.00133919	0.000889788	0.132563	0.00235642	0.00125757	0.061196	-0.00176935	0.00223459	0.428631	0.00173836	0.00155909	0.265076
2-Aminoisobutyric acid	-0.00226146	0.0015313	0.139977	-0.00100675	0.00217662	0.643783	-0.010665	0.00386617	0.0058921	-0.000234573	0.00270028	0.930789
5-Hydroxyindoleacetic acid	0.00218843	0.00151309	0.148339	0.00839295	0.00214541	9.65e-05	0.00257465	0.00382503	0.501005	-0.00716524	0.00266445	0.00725898
LPE 18:2	0.00243412	0.00171801	0.156862	0.00657466	0.00239973	0.00626373	-0.000906662	0.00436839	0.835624	-0.00225742	0.00300653	0.452936
TAG 54:1	0.00249518	0.00176843	0.158655	0.00113466	0.0024846	0.648031	0.00539646	0.00463735	0.244904	0.00349418	0.00297382	0.24036
Indole-3-propionic acid	-0.00236122	0.00169293	0.163413	-0.0028768	0.00236929	0.224972	0.0109687	0.0042978	0.0108609	-0.00805587	0.00295598	0.0065427
SM 16:0	-0.00235959	0.00171498	0.169184	0.000180842	0.00240125	0.939983	-0.008004	0.00435719	0.066527	-0.0036827	0.00300126	0.220107
TAG 52:2	-0.00219236	0.00164977	0.184203	0.00194918	0.00230551	0.398074	-0.00772985	0.00417969	0.0647127	-0.00589772	0.00287843	0.0407422
TAG 54:9	-0.00227091	0.00174917	0.194508	-0.00204633	0.00244516	0.402863	0.00217626	0.00445333	0.625179	-0.00469904	0.00306229	0.125242
TAG 46:2	0.00209852	0.001682	0.21247	-0.000212507	0.00235221	0.928033	0.00493564	0.00427056	0.248079	0.00452017	0.00293925	0.124414
TAG 56:4	-0.00207825	0.00168861	0.218719	0.00370675	0.00235881	0.116412	-0.00844093	0.00429274	0.0495512	-0.00808854	0.00295021	0.00622725
TAG 56:7	0.0020264	0.00168143	0.228438	0.00463938	0.00234215	0.0478992	-0.000739903	0.00427762	0.862711	-0.000882232	0.00294208	0.764344
TAG 56:2	0.00209014	0.00177168	0.238456	0.00301949	0.00249142	0.225896	0.00408883	0.00464378	0.378862	0.000236879	0.00298096	0.936684
Hyocholic acid	0.00203754	0.0017383	0.241432	0.000120737	0.00243228	0.96042	-0.000567976	0.0044242	0.897876	0.00634701	0.00303851	0.0369861
arginine	-0.00179821	0.00160188	0.26184	-0.00171126	0.00227584	0.452239	0.00155739	0.00405634	0.70109	-0.00363706	0.00282377	0.197982
TAG 48:3	-0.00189216	0.00168906	0.262892	-0.00132717	0.00236281	0.574459	-0.00311652	0.00428664	0.467386	-0.00222005	0.0029527	0.452315
adipate	-0.00194288	0.00174286	0.265231	-0.00346497	0.00243558	0.155167	-0.00677368	0.00443616	0.127112	0.00271112	0.00305145	0.374513
PC 36:2	-0.00192969	0.0017366	0.266766	0.00124751	0.00243192	0.608089	-0.00408522	0.00441153	0.354664	-0.00596573	0.00303616	0.049717
gdp	0.00189785	0.0017573	0.280423	0.00295318	0.00245742	0.229763	0.00100117	0.0044747	0.823008	0.000651833	0.00307656	0.832253
adp	0.0018669	0.00173653	0.282611	0.00233194	0.00242436	0.336356	0.00294565	0.00442297	0.50558	0.000620949	0.00304091	0.838242
indoxylsulfate	-0.00174409	0.00163934	0.287644	0.00109681	0.00229301	0.632526	-0.0093066	0.004168	0.0257897	-0.0026856	0.00286914	0.349495
TAG 56:10	-0.00178348	0.00173136	0.303221	-0.00136977	0.00242024	0.571552	0.000474284	0.00440681	0.914316	-0.00340133	0.00303112	0.262088
choline	-0.00147145	0.00144705	0.309416	0.00435411	0.00205413	0.0342321	-0.0114999	0.00363943	0.00161728	-0.00535104	0.0025446	0.0356768
GABA	0.00145624	0.001544	0.345782	0.00108975	0.00219566	0.619758	0.00318027	0.00390477	0.41554	0.00111346	0.00272301	0.682679
Uridine diphosphate glucose	-0.00158129	0.00173336	0.361859	-5.75e-05	0.00242192	0.981072	-0.00263308	0.00441268	0.550845	-0.00359089	0.00303291	0.236719
threonine	-0.00140239	0.0015518	0.366323	-0.002791	0.00220665	0.206177	0.00130201	0.00392324	0.740043	-0.000792189	0.00273642	0.772249
pantothenate	0.00140856	0.00165368	0.394553	0.00408105	0.00231304	0.0779911	-0.00573717	0.00420151	0.172418	0.000667937	0.00289325	0.817473
TAG 56:9	0.00130819	0.00168089	0.436604	0.00435921	0.00234445	0.0632828	-0.00134766	0.00427764	0.752794	-0.00229691	0.00294261	0.43525
alanine	-0.00118268	0.0015198	0.43661	-0.00257333	0.0021588	0.233484	0.000649442	0.00384188	0.865791	6.77e-05	0.00267851	0.979828
CE 18:2	-0.00126005	0.00162314	0.437762	-0.000670521	0.0022651	0.767278	-0.00321256	0.0041195	0.435678	-0.00158966	0.00283487	0.575099
niacinamide	-0.00113525	0.00151308	0.453223	-0.00188413	0.00215364	0.38182	0.0014993	0.00382124	0.69486	-0.00129678	0.00266815	0.627037
lactose	0.00128463	0.00172516	0.456671	0.00293881	0.00241319	0.223598	0.000661174	0.0043894	0.8803	-0.00100993	0.00301877	0.738037
Phosphocreatine	-0.00110207	0.00159235	0.489041	-0.00180985	0.0022262	0.416434	0.00169695	0.00405364	0.675586	-0.00119509	0.00278697	0.668155
SM 16:1	0.00108481	0.00158173	0.49298	0.00390721	0.00220988	0.0773702	-0.00420827	0.00401417	0.294742	-0.00103031	0.00276499	0.709508
DAG 34:1	0.00109445	0.00164715	0.506562	0.00257037	0.00229955	0.263946	-0.00266074	0.0041817	0.524746	0.000817205	0.00287794	0.776507
PC 40:6	0.00110384	0.00168124	0.51162	-0.00074139	0.00234773	0.752231	0.0044119	0.00427683	0.30253	0.00225425	0.00294302	0.443886
Glycolic acid	-0.00107842	0.00168442	0.522175	0.000413066	0.00235219	0.860639	-0.00397167	0.00428771	0.35453	-0.00178122	0.00294822	0.545875
glucuronate	0.0010459	0.00165477	0.527506	-0.000250888	0.00230878	0.91349	-0.00161708	0.00420899	0.700918	0.00449326	0.00289185	0.120573
Trimethylamine N-oxide	-0.000960131	0.0015322	0.531015	-0.000439425	0.00217889	0.840205	-0.0081987	0.00386927	0.0342964	0.00184863	0.00270102	0.493839
TAG 58:12	-0.00108596	0.00174178	0.533119	-0.0018516	0.00243546	0.447284	0.00467249	0.00443143	0.291969	-0.00250735	0.00304951	0.41116
LPC 18:1	-0.00105738	0.00170329	0.534888	0.00496459	0.00237756	0.0370541	-0.00880316	0.00432871	0.0422623	-0.00674514	0.00297765	0.023721
hypoxanthine	0.00100882	0.00168294	0.549021	0.0031118	0.00235345	0.186411	-0.00098987	0.00428243	0.817251	-0.00144157	0.0029447	0.624567
pep	0.00102854	0.00173618	0.553712	-0.00185523	0.00242872	0.445133	0.00769647	0.00441459	0.0815842	0.00245483	0.00303831	0.419317
allantoin	-0.000881766	0.00150859	0.558994	0.00355118	0.00214334	0.0978057	-0.0114918	0.00380328	0.00256684	-0.00234798	0.00265804	0.377221
isocitrate	0.00089846	0.00154859	0.56193	0.00154824	0.00215761	0.473197	-0.00616448	0.00391558	0.11574	0.00347715	0.00269558	0.197384
adenosine	0.000878428	0.00155037	0.571094	0.00163859	0.00220535	0.457621	-0.00242504	0.00391944	0.536214	0.00131368	0.00273395	0.630952
3-Hydroxyanthranilic acid	-0.000957167	0.00172813	0.579784	0.00131727	0.00241463	0.585501	-0.000513989	0.00422741	0.903252	-0.00565197	0.00326031	0.0832949
gmp	0.000967865	0.00176644	0.583875	0.00248181	0.00247186	0.315621	-0.00390566	0.00448872	0.384463	0.00110073	0.00308998	0.721752
TAG 56:5	-0.000917235	0.00171178	0.592197	0.00607693	0.00238578	0.0110174	-0.00799137	0.00435146	0.066599	-0.00870031	0.00298973	0.00369783
TAG 56:6	0.000906395	0.00170499	0.595118	0.00516134	0.00237925	0.0303063	-0.00543305	0.00433591	0.210501	-0.00279487	0.00298386	0.349169
Uridine 5'-diphosphate	-0.000915113	0.0017326	0.597501	0.00140723	0.00242341	0.561591	-0.00890692	0.00440417	0.0434162	-0.000930777	0.00303201	0.758923
DAG 36:1	-0.000822363	0.00163806	0.61576	-8.13e-05	0.00228731	0.971644	-0.00326426	0.00415264	0.432023	-0.000657573	0.00285961	0.818178
LPC 18:2	0.000781723	0.00161585	0.62865	0.00439428	0.00225833	0.0519717	0.000435324	0.004104	0.915547	-0.00459449	0.0028239	0.104068
Dimethyl pimelate	0.000764494	0.00168772	0.65067	-0.0035574	0.00235552	0.131315	0.00355181	0.00429443	0.408402	0.00647084	0.00294905	0.0284615
glycerophosphate	0.000663078	0.00170312	0.697118	-0.0014039	0.00237778	0.555047	0.0030365	0.00433478	0.483789	0.0027372	0.0029799	0.358561
Glycerylphosphorylethanolamine	0.000566405	0.00156682	0.717787	-0.00222402	0.00222477	0.317671	0.00423316	0.00396442	0.285825	0.00325571	0.00276096	0.238548
pyruvate	0.000621604	0.0017428	0.721418	0.003115	0.00243808	0.201686	-0.0042269	0.00442797	0.340028	-0.00113628	0.00304829	0.70941
oxalate	-0.000569968	0.00169542	0.736808	-0.0041558	0.00236766	0.0795406	0.00939757	0.00431043	0.0294876	0.000358616	0.00296763	0.903841
serotonin	-0.000506467	0.00156733	0.746644	0.0025625	0.00222943	0.250616	-0.00241203	0.00395603	0.542167	-0.00452497	0.00276081	0.101469
salicylurate	0.000551573	0.00174465	0.751957	0.00114247	0.00243904	0.639599	-0.0026596	0.00444105	0.549404	0.00119749	0.00305349	0.69502
PC 38:3	0.000519182	0.001657	0.754101	0.00582416	0.00231526	0.0120485	0.000391733	0.00420823	0.925854	-0.0076347	0.00289296	0.00844968
taurine	-0.000459264	0.00154245	0.765944	-7.29e-06	0.00219363	0.997349	-0.00329555	0.00389913	0.398163	0.000168514	0.0027197	0.950604
camp	-0.000407683	0.00173228	0.813992	0.000274659	0.00241983	0.909655	-0.00474848	0.00440908	0.281763	0.000567362	0.0030323	0.851617
F1P-F6P-G1P-G6P	0.00028956	0.00169448	0.864351	0.000107861	0.00237058	0.963719	0.0019003	0.00431106	0.659461	-0.000239361	0.00296474	0.935669
D-Ribulose 1,5-bisphosphate	-0.000248742	0.00171704	0.884847	0.00140155	0.00240177	0.559662	-0.00315819	0.00436995	0.470039	-0.00154482	0.00300486	0.607295
sorbitol	-0.00021403	0.00164625	0.896586	-0.00289431	0.00230061	0.208679	0.00450024	0.00418769	0.282811	0.00169283	0.0028797	0.556773
TAG 50:3	0.000172598	0.00165443	0.916934	0.0016468	0.00231288	0.476631	-0.00191191	0.00419947	0.649016	-0.00107479	0.00289135	0.71018
aconitate	-0.000145156	0.00159515	0.927513	-0.000491358	0.00222665	0.825396	-0.00638256	0.00404031	0.114504	0.00354518	0.0027815	0.202777
TAG 56:8	0.000149786	0.00168687	0.929263	0.00262287	0.00235087	0.26483	-0.0021812	0.00429074	0.611325	-0.00276009	0.00295029	0.349753
SM 24:0	-0.000145123	0.00175226	0.934012	0.00122524	0.00245283	0.617528	0.000143014	0.00445246	0.974383	-0.00240728	0.00306557	0.432493
3-Hydroxyanthranilic acid	0.000108142	0.0015255	0.943497	-0.00143836	0.00216921	0.507403	0.000864077	0.00385829	0.822831	0.00225713	0.00268979	0.401548
suberate	0.00011271	0.00173363	0.948176	0.000107078	0.00242664	0.964813	-0.00320954	0.00440562	0.46648	0.0018641	0.00303236	0.538877
inosine	-5.13e-05	0.00164727	0.975183	0.00151652	0.00230417	0.510594	0.00196407	0.00418417	0.638887	-0.00318462	0.00287899	0.268937
TAG 54:8	5.33e-06	0.00169236	0.997487	0.00241069	0.00236666	0.30865	-0.00302169	0.00430176	0.482582	-0.00240783	0.00296029	0.416206
Total, total amount of alcohol consumption; beer, beer consumption; wine, wine consumption; liquor, liquor consumption. These alcohol consumption was average consumption across exams 1 to 5.
Linear mixed models were performed adjusting for age, sex, batch, smoking status, BMI, physical activity index and diet score as fixed effect and family relationship as random effect

### Sheet: Supplemental Table 2
Supplemental Table 2. Comparison to Roekel's Study
Our study				Roekel's study
Metabolites	Beta	SE	tvalue	Metabolites	Beta	SE	tvalue
LPC 16:0	0.0738767	0.0237343	3.11266	LysoPC a C16:0	0.08	0.02	4
LPC 16:1	0.041987	0.0237937	1.76463	LysoPC a C16:1	0.12	0.02	6
LPC 20:4	0.0882157	0.0229837	3.83819	LysoPC a C20:4	0.08	0.02	4
PC 32:0	0.201195	0.0227423	8.84676	PC aa C32:0	0.13	0.02	6.5
PC 32:1	0.26821	0.0220019	12.1903	PC aa C32:1	0.22	0.02	11
PC 32:1	0.26821	0.0220019	12.1903	PC ae C32:1	0.08	0.02	4
PC 32:2	0.118501	0.0228927	5.1764	PC aa C32:2	0.1	0.02	5
PC 34:1	0.252527	0.022771	11.0899	PC aa C34:1	0.14	0.02	7
PC 34:3	0.0754577	0.0225712	3.34309	PC aa C34:3	0.08	0.02	4
PC 34:4	0.147671	0.022772	6.48478	PC aa C34:4	0.13	0.02	6.5
PC 38:6	0.128209	0.0228248	5.61709	PC aa C38:6	0.09	0.02	4.5
PC-B 36:4	0.218336	0.0230266	9.48189	PC aa C36:4	0.15	0.02	7.5
SM 24:1	0.162574	0.0233897	6.95069	SM C24:1	0.04	0.01	4
Only In this analysis, our alcohol consumption (g/day) was plus 1 and natural log-transformated. The sex and batch-adjusted residual of metabolites from linear mixed model were used as outcome. Then we applied linear mixed model for alcohol drinking and residual of metabolites in linear mixed model, adjusting for age, sex, smoking status, BMI, physical activity, diet score as fixed effect, and fa…

### Sheet: Supplemental Table 3
Supplemental Table 3. Comparison between Each Type of Cumulative Average Alcohol Drinking and Metabolites
metabolite	beta_beer	pvalue_beer	beta_liquor	pvalue_liquor	beta_wine	pvalue_wine	beer/liqour beta ratio	beer/wine beta ratio	liquor/beer beta ratio	liquor/wine beta ratio	wine/beer beta ratio	wine/liquor beta ratio
LPC 16:1	0.0119555	8.17718e-07	0.00440542	0.147057	-0.000657913	0.881559	2.71383	-18.1719
PC 34:3	0.0111912	1.28117e-06	0.00519984	0.0721937	-0.00049256	0.906713	2.15221	-22.7204
PC 38:4	0.0111844	2.80681e-06	0.00324919	0.277648	-0.000706741	0.870931	3.4422	-15.8253
3-Ureidopropionic acid	0.00212473	0.304071	0.0129531	4.35253e-07	0.000713586	0.846334			6.09634	18.1521
betaine	0.00240091	0.243089	-0.00728563	0.0042604	-0.0180044	8.14937e-07					-7.49898	2.47122
2-Hydroxyglutaric acid	0.00277389	0.24301	0.0122843	3.60186e-05	0.0317895	1.87864e-13					11.4603	2.58782
xanthurenate	0.00813817	0.000460695	0.0101726	0.000475395	0.023187	4.28866e-08					2.84917	2.27937
isoleucine	-0.00584743	0.00207891	-0.00448288	0.0567818	-0.0127201	0.000159552					2.17533	2.83749
valine	-0.00502573	0.010874	-0.00602481	0.0137178	-0.0136764	9.41632e-05					2.72127	2.27001
Total, total amount of alcohol consumption; beer, beer consumption; wine, wine consumption; liquor, liquor consumption. These alcohol consumption was average consumption across exams 1 to 5.
Linear mixed models were performed adjusting for age, sex, batch, smoking status, BMI, physical activity index and diet score as fixed effect and family relationship as random effect

### Sheet: Supplemental Table 4
Supplemental Table 4. Association between Cumulative Average Alcohol Consumption and Metabolites by Sex
	Women				Men
Metabolites	Beta	SE	p value	n	Beta	SE	p value	n
betaine	-0.0154238	0.00332587	4.55746e-06	1112	0.000501781	0.00143705	0.727131	1013
CE 14:0	0.0188959	0.00329272	2.10382e-08	899	0.0033273	0.00200741	0.0983479	858
CE 16:1	0.0363715	0.00325953	7.25888e-25	899	0.0189718	0.00182709	4.24883e-22	858
PC 32:0	0.0273036	0.00338172	1.174e-14	899	0.0111027	0.00195134	2.76426e-08	858
PC 32:1	0.0345277	0.00325682	6.78344e-23	899	0.0168962	0.00186286	1.00624e-17	858
PC 34:1	0.0316258	0.00341646	2.36677e-18	899	0.0154698	0.00194219	2.5639e-14	858
TAG 48:0	0.0252194	0.00345448	2.02508e-12	899	0.00839727	0.00184033	7.0759e-06	858
TAG 52:4	-0.0256604	0.00336257	2.33718e-13	899	-0.00866228	0.00194957	1.204e-05	858
TAG 54:4	-0.0358246	0.00347234	6.59669e-22	899	-0.0104567	0.00194522	1.42849e-07	858
TAG 54:5	-0.0273263	0.0034697	4.54186e-14	899	-0.00842289	0.00199158	3.02463e-05	858
xanthurenate	0.0240934	0.00353759	4.3824e-11	897	0.00687123	0.00183979	0.000220535	858
dimethylglycine	-0.0195815	0.00290453	4.52428e-11	1112	-0.00571671	0.00156613	0.000294406	1013
Kynurenic acid	0.0124595	0.00319285	0.000108957	1112	0.000279394	0.00175462	0.87356	1013
Linear mixed models were performed adjusting for age, batch, smoking status, BMI, physical activity index and diet score as fixed effect and family relationship as random effect

### Sheet: Supplemental Table 5
Supplemental Table 5. Pathway Analysis Results for 60 metabolites Significantly Associated with Alcohol Consumption under KEGG Library
	Total	Expected	Hits	Raw p	Holm adjust	FDR	Impact
Arginine biosynthesis	14	0.18065	4	1.8628e-05	0.0015647	0.0015647	0.28934
Valine, leucine and isoleucine biosynthesis	8	0.10323	3	9.8883e-05	0.0082073	0.0041531	0
Aminoacyl-tRNA biosynthesis	48	0.61935	5	0.00025214	0.020675	0.0070599	0
Valine, leucine and isoleucine degradation	40	0.51613	3	0.013391	1	0.28122	0
Glycerolipid metabolism	16	0.20645	2	0.017038	1	0.28624	0.25078
Citrate cycle (TCA cycle)	20	0.25806	2	0.026157	1	0.36619	0.07393
Pyruvate metabolism	22	0.28387	2	0.031315	1	0.37578	0.0311
Alanine, aspartate and glutamate metabolism	28	0.36129	2	0.048932	1	0.49565	0.11618
Glyoxylate and dicarboxylate metabolism	32	0.4129	2	0.062268	1	0.49565	0
Linoleic acid metabolism	5	0.064516	1	0.062952	1	0.49565	0
D-Glutamine and D-glutamate metabolism	6	0.077419	1	0.075082	1	0.49565	0
Nitrogen metabolism	6	0.077419	1	0.075082	1	0.49565	0
Glycerophospholipid metabolism	36	0.46452	2	0.076707	1	0.49565	0.11182
Arginine and proline metabolism	38	0.49032	2	0.084299	1	0.50579	0.18843
Tyrosine metabolism	42	0.54194	2	0.10015	1	0.56082	0.02463
Phenylalanine metabolism	10	0.12903	1	0.12213	1	0.64117	0
alpha-Linolenic acid metabolism	13	0.16774	1	0.15591	1	0.77037	0
Purine metabolism	65	0.83871	2	0.20336	1	0.94901	0
Pantothenate and CoA biosynthesis	19	0.24516	1	0.2198	1	0.97177	0
Sphingolipid metabolism	21	0.27097	1	0.24006	1	1	0
Propanoate metabolism	23	0.29677	1	0.25982	1	1	0
Galactose metabolism	27	0.34839	1	0.29788	1	1	0
Glutathione metabolism	28	0.36129	1	0.3071	1	1	0
Glycine, serine and threonine metabolism	33	0.42581	1	0.3515	1	1	0.0726
Arachidonic acid metabolism	36	0.46452	1	0.37683	1	1	0
Pyrimidine metabolism	39	0.50323	1	0.40122	1	1	0
Steroid biosynthesis	42	0.54194	1	0.4247	1	1	0

### Sheet: Supplemental Table 6
Supplemental Table 6. Pathway Analysis Results for 60 metabolites Significantly Associated with Alcohol Consumption SMPDB Library
Pathway	Total	Expected	Hits	Raw p	Holm adjust	FDR	Impact
Urea Cycle	23	0.38751	2	0.054931	1	1	0.1543
Phospholipid Biosynthesis	25	0.42121	2	0.063864	1	1	0.099711
Citric Acid Cycle	26	0.43806	2	0.068509	1	1	0
Thyroid hormone synthesis	5	0.084242	1	0.081607	1	1	0
Aspartate Metabolism	34	0.57284	2	0.10932	1	1	0
Malate-Aspartate Shuttle	7	0.11794	1	0.11246	1	1	0.28571
Arginine and Proline Metabolism	48	0.80872	2	0.1918	1	1	0.082296
Warburg Effect	49	0.82557	2	0.19804	1	1	0
Beta Oxidation of Very Long Chain Fatty Acids	13	0.21903	1	0.19927	1	1	0.049458
Valine, Leucine and Isoleucine Degradation	51	0.85927	2	0.21059	1	1	0
Mitochondrial Electron Transport Chain	15	0.25273	1	0.22638	1	1	0
Carnitine Synthesis	16	0.26957	1	0.23961	1	1	0
Betaine Metabolism	18	0.30327	1	0.26544	1	1	0
Transfer of Acetyl Groups into Mitochondria	18	0.30327	1	0.26544	1	1	0.30905
Purine Metabolism	63	1.0614	2	0.28744	1	1	0.00023849
Arachidonic Acid Metabolism	65	1.0951	2	0.30034	1	1	0
Oxidation of Branched Chain Fatty Acids	22	0.37066	1	0.31463	1	1	0
Glycerolipid Metabolism	23	0.38751	1	0.32644	1	1	0.16414
Mitochondrial Beta-Oxidation of Long Chain Saturated Fatty Acids	24	0.40436	1	0.33805	1	1	0
Phenylalanine and Tyrosine Metabolism	25	0.42121	1	0.34948	1	1	0
Gluconeogenesis	30	0.50545	1	0.40387	1	1	0.017794
Galactose Metabolism	31	0.5223	1	0.41422	1	1	0
Pyruvate Metabolism	37	0.62339	1	0.47286	1	1	0
Methionine Metabolism	39	0.65709	1	0.49115	1	1	0
Fatty Acid Metabolism	40	0.67393	1	0.50007	1	1	0
Tyrosine Metabolism	55	0.92666	1	0.61739	1	1	0
Bile Acid Biosynthesis	59	0.99405	1	0.64398	1	1	0

### Sheet: Supplemental Table 7
Supplemental Table 7. Association between Incident CVD and Metabolites
Metabolites	Base model						Multivariable model
	HR	pvalue	95% CI		n	n of event	HR	pvalue	95% CI		n	n of event
TAG 50:2	1.31	3.74903e-09	1.2	1.43	1784	555	1.16	0.00569645	1.04	1.28	1769	552
TAG 50:1	1.33	5.65487e-09	1.21	1.46	1520	483	1.17	0.0054971	1.05	1.3	1507	481
TAG 48:1	1.26	2.3053e-07	1.15	1.37	1784	555	1.13	0.0169723	1.02	1.24	1769	552
TAG 48:0	1.24	1.39447e-06	1.14	1.36	1784	555	1.09	0.0870926	0.99	1.2	1769	552
isoleucine	1.23	3.5498e-06	1.13	1.34	2137	636	1.09	0.0697842	0.99	1.21	2116	631
leucine	1.22	1.75085e-05	1.12	1.34	2137	636	1.1	0.071609	0.99	1.21	2116	631
TAG 52:3	1.23	1.83611e-05	1.12	1.35	1784	555	1.1	0.0995475	0.98	1.23	1769	552
TAG 46:0	1.21	2.83595e-05	1.11	1.32	1520	483	1.08	0.135626	0.98	1.19	1507	481
PC 32:1	1.16	0.000541192	1.07	1.27	1784	555	1.09	0.079584	0.99	1.2	1769	552
glutamine	0.87	0.000659562	0.8	0.94	2137	636	0.92	0.0374453	0.84	0.99	2116	631
valine	1.16	0.00104538	1.06	1.26	2137	636	1.04	0.37692	0.95	1.15	2116	631
proline	1.13	0.00291977	1.04	1.22	2137	636	1.05	0.226941	0.97	1.15	2116	631
carnitine	1.13	0.00297687	1.04	1.23	2137	636	1.07	0.104364	0.99	1.17	2116	631
ornithine	1.12	0.00548768	1.03	1.21	2137	636	1.12	0.00856629	1.03	1.22	2116	631
TAG 54:3	1.13	0.00612801	1.03	1.23	1784	555	1.03	0.528623	0.93	1.14	1769	552
PC 32:0	1.13	0.00672006	1.03	1.23	1784	555	1.11	0.0338711	1.01	1.22	1769	552
PC-B 36:4	1.12	0.00763495	1.03	1.22	1784	555	1.11	0.0310496	1.01	1.21	1769	552
TAG 52:4	1.13	0.0117096	1.03	1.24	1784	555	0.99	0.839565	0.88	1.11	1769	552
xanthosine	1.11	0.0156199	1.02	1.2	2137	636	1.06	0.175677	0.97	1.15	2116	631
CE 18:0	0.9	0.0159473	0.82	0.98	1784	555	0.94	0.160137	0.86	1.03	1769	552
PC 34:1	1.11	0.0165486	1.02	1.21	1784	555	1.08	0.0894485	0.99	1.19	1769	552
2-hydroxybutyric acid	1.11	0.0209147	1.02	1.21	1782	555	1.03	0.587696	0.93	1.13	1767	552
2-Hydroxyglutaric acid	1.1	0.0335463	1.01	1.2	1782	555	1.05	0.31117	0.96	1.15	1767	552
TAG 52:5	1.09	0.0424181	1	1.19	1784	555	0.97	0.576764	0.87	1.08	1769	552
PC 38:6	0.92	0.04641	0.84	1	1784	555	0.93	0.121503	0.85	1.02	1769	552
PC 38:4	1.08	0.0698431	0.99	1.17	1784	555	1.08	0.0906592	0.99	1.18	1769	552
CE 18:3	0.93	0.0927196	0.85	1.01	1784	555	1.05	0.34608	0.95	1.17	1769	552
xanthurenate	1.08	0.094794	0.99	1.19	1782	555	1.07	0.187891	0.97	1.18	1767	552
Glycodeoxycholic acid	1.07	0.105017	0.99	1.17	1782	555	1.03	0.447582	0.95	1.13	1767	552
CE 16:1	1.07	0.112872	0.98	1.17	1784	555	1.06	0.265376	0.96	1.16	1769	552
PC 36:3	1.06	0.149727	0.98	1.16	1784	555	1.06	0.220296	0.97	1.16	1769	552
TAG 58:10	1.05	0.212471	0.97	1.14	1784	555	1.01	0.869395	0.92	1.1	1769	552
CE 20:4	0.95	0.227828	0.87	1.03	1784	555	1.1	0.063838	0.99	1.22	1769	552
dimethylglycine	1.05	0.229204	0.97	1.14	2137	636	1	0.922795	0.92	1.08	2116	631
malate	1.06	0.237239	0.96	1.16	1782	555	1.04	0.452242	0.94	1.14	1767	552
LPC 20:4	0.95	0.264919	0.88	1.04	1784	555	1.02	0.681655	0.93	1.11	1769	552
TAG 54:5	1.04	0.360298	0.95	1.14	1784	555	0.99	0.789192	0.89	1.09	1769	552
citrulline	0.96	0.372248	0.89	1.05	2137	636	1.02	0.605711	0.94	1.11	2116	631
LPE 16:0	1.04	0.376564	0.95	1.13	1784	555	1.03	0.463273	0.95	1.13	1769	552
TAG 58:11	1.04	0.388119	0.95	1.13	1784	555	1	0.931796	0.92	1.1	1769	552
Hyocholic acid	1.03	0.45013	0.95	1.13	1782	555	1	0.951226	0.92	1.09	1767	552
fumarate-malate	0.97	0.451273	0.89	1.05	1782	555	0.91	0.0250871	0.83	0.99	1767	552
LPE 20:4	1.03	0.45255	0.95	1.11	1784	555	1.05	0.251533	0.97	1.14	1769	552
SM 18:1	0.97	0.488561	0.88	1.06	1784	555	0.98	0.692731	0.89	1.08	1769	552
LPC 14:0	1.03	0.501685	0.95	1.12	1784	555	1	0.95915	0.91	1.09	1769	552
TAG 60:12	1.03	0.512336	0.95	1.12	1784	555	0.97	0.570052	0.89	1.07	1769	552
CE 20:5	0.98	0.627058	0.9	1.07	1784	555	1.07	0.138275	0.98	1.18	1769	552
SM 22:0	0.98	0.629837	0.9	1.07	1784	555	0.96	0.378524	0.87	1.05	1769	552
PC 32:2	1.02	0.638428	0.94	1.11	1784	555	0.99	0.789857	0.9	1.09	1769	552
TAG 54:4	0.98	0.643572	0.9	1.07	1784	555	0.95	0.315797	0.86	1.05	1769	552
LPC 16:0	1.02	0.64543	0.94	1.11	1784	555	1.03	0.536401	0.94	1.13	1769	552
PC 34:4	1.02	0.7232	0.93	1.1	1784	555	1	0.977733	0.91	1.1	1769	552
glycerol	1.01	0.792499	0.91	1.12	1865	467	0.92	0.145509	0.83	1.03	1846	463
LPC 16:1	1.01	0.851396	0.93	1.09	1784	555	1.01	0.902933	0.92	1.1	1769	552
PC 34:3	1.01	0.853878	0.92	1.11	1784	555	1	0.923983	0.91	1.11	1769	552
SM 24:1	1	0.916577	0.92	1.09	1784	555	1	0.923571	0.92	1.1	1769	552
LPC 20:5	1	0.938379	0.92	1.08	1784	555	1.03	0.484321	0.95	1.12	1769	552
hippurate	1	0.954108	0.92	1.08	1782	555	1.02	0.714212	0.93	1.1	1767	552
thyroxine	1	0.965441	0.92	1.08	2137	636	0.96	0.296447	0.88	1.04	2116	631
CE 14:0	1	0.998742	0.91	1.1	1784	555	0.97	0.55264	0.88	1.07	1769	552
Note
Base models were performed adjusting for age, sex and batch.
Multivariable models were perfomed additionally adjusting for BMI, SBP, hypertension treatment status, diabetes, smoking status, total and high-density lipoprotein cholesterol level.

### Sheet: Supplemental Table 8
Supplemental Table 8. Beta Direction from Association between alcohol consumption and Metabolites, Association between Metabolites and Incident CVD
Metabolites	Beta with alcohol	Beta with CVD
TAG 50:2	+	+
TAG 50:1	+	+
TAG 48:1	+	+
TAG 48:0	+	+
TAG 46:0	+	+
PC 32:1	+	+
glutamine	-	-
TAG 52:3	-	+
isoleucine	-	+
leucine	-	+
